# Biological sex affects gene expression and functional variation across the human genome

**DOI:** 10.1101/2024.09.03.24313025

**Authors:** Angela G. Jones, Trisha Dalapati, Guinevere G. Connelly, Liuyang Wang, Benjamin H. Schott, Adrianna K. San Roman, Dennis C. Ko

## Abstract

Humans display sexual dimorphism across many traits, but little is known about underlying genetic mechanisms and impacts on disease. We utilized single-cell RNA-seq of 480 lymphoblastoid cell lines to identify 1200 genes with significantly sex-biased expression. While reproducibility was highest among LCL datasets, 71% were found to be sex-biased in at least one GTEx tissue, with a core dataset of 21 genes displaying sex-biased expression across all datasets and tissues examined. While 7.7% of sex-biased genes can be directly explained by differences in the number of sex chromosomes, most sex-biased genes (79%) are targets of transcription factors that display sex-biased expression. FOSL1, ZNF730, ZFX, and ZNF726 appear to make the largest contribution to this based on machine learning and linear modeling approaches, and all four of these transcription factors are regulated by the number of X chromosomes. Further, by testing the difference in slopes of conditionally independent expression quantitative trait loci (eQTL) identified in each sex separately, we identified 2,390 sex-biased eQTL (sb-eQTL) across the genome. While evidence of replication in an independent dataset was modest, permutation analysis demonstrated that sb-eQTL identified using real sex was more likely to have concordant direction of effect. These sb-eQTL are enriched in over 100 GWAS phenotypes, including many loci associated with female-biased autoimmune diseases such as multiple sclerosis. Our results demonstrate widespread genetic impacts on sexual dimorphism and identify possible mechanisms and clinical targets for sex differences in diverse diseases.

---

Humans display sexual dimorphism across a variety of traits. Anthropometric and physiological traits (e.g., body height, waist-to-hip ratio, etc.) are obvious examples of differences between males and females, but sex differences are also evident in the incidence, prevalence, severity, and treatment response in human disease. For example, females are more likely to develop autoimmune disease^1,2^ but show greater resistance to many infectious agents than males^3^. Sex disparities are also apparent across cancers, with kidney^4^, liver^5^, skin^6^, and laryngeal ^7^ cancers displaying a male bias, while breast and thyroid cancers ^8^ are more common in females. Phenotypic sex differences have been attributed to various factors including sex-specific hormone activity, sex chromosome complement, sex and gender influences on behavior, and complex differences in environment. However, despite these widespread differences, little is known about the mechanisms and biological functions that underlie sexual dimorphism in humans.

Previous studies have shown that gene expression differs by sex throughout the genome^9,10^, and several genome-wide association studies (GWAS) have identified genetic variants that show sex-specific effects in human disease^11–14^. However, while previous studies have identified genes with sex-biased expression (sb-Genes)^10,15,16^, how well sb-Genes replicate across diverse datasets and the underlying molecular mechanisms of why individual genes display sex-biased expression are not well characterized. Further, recent attempts to link gene expression differences to single genetic variants through sex-biased expression quantitative trait loci (sb-eQTL) discovery have reported few significant associations, with little replication across independent datasets^10,17–19^, leading to uncertainty in whether sb-eQTL contributed meaningfully to sex-biased expression^10^. The lack of sb-eQTL previously discovered and replicated may be due to relatively small differences in the genetic control of gene expression by sex, low power in previous studies, or tissue-type specificity of genetic effects.

Here, we performed single-cell RNA-seq of 240 male and 240 female lymphoblastoid cell lines (LCLs) to identify transcriptomic sex differences and sb-eQTL across the genome. We identified 1,200 sb-Genes, replicated these in multiple datasets across tissues, and categorized their effects by underlying mechanism. Although a two-step method identified 3,679 sb-eQTL, we found that sb-eQTL are not a major factor in sex-biased expression, although likely still contribute to sex-biased traits at individual loci. In contrast, we were able to assign ∼97% of all sb-Genes to mechanisms involving sex chromosome copy number or transcription factor expression, revealing a molecular basis for sex-biased gene expression throughout the genome.
