## Supplementary material for "Biological sex affects gene expression and functional variation across the human genome": Table S1

### Sheet: S1
Table S1: 1000 Genomes LCL sample table from scHi-HOST Matrix.
IID	Sex	Population	Dataset	n_cells
HG00107	M	GBR	scHHMorpheus	490
HG00108	M	GBR	scHHMorpheus	527
HG00109	M	GBR	scHHMorpheus	570
HG00111	F	GBR	scHHMorpheus	491
HG00112	M	GBR	scHHMorpheus	544
HG00113	M	GBR	scHHMorpheus	514
HG00115	M	GBR	scHHMorpheus	455
HG00116	M	GBR	scHHMorpheus	480
HG00117	M	GBR	scHHMorpheus	536
HG00118	F	GBR	scHHMorpheus	538
HG00120	F	GBR	scHHMorpheus	580
HG00121	F	GBR	scHHMorpheus	410
HG00125	F	GBR	scHHMorpheus	395
HG00127	F	GBR	scHHMorpheus	394
HG00154	F	GBR	scHHMorpheus	664
HG00171	F	FIN	scHHTrinity	397
HG00173	F	FIN	scHHTrinity	242
HG00174	F	FIN	scHHTrinity	467
HG00176	F	FIN	scHHTrinity	339
HG00177	F	FIN	scHHTrinity	289
HG00178	F	FIN	scHHTrinity	333
HG00179	F	FIN	scHHTrinity	414
HG00180	F	FIN	scHHTrinity	288
HG00181	M	FIN	scHHTrinity	502
HG00182	M	FIN	scHHTrinity	413
HG00183	M	FIN	scHHTrinity	586
HG00185	M	FIN	scHHTrinity	495
HG00186	M	FIN	scHHTrinity	686
HG00187	M	FIN	scHHTrinity	555
HG00188	M	FIN	scHHTrinity	540
HG00189	M	FIN	scHHTrinity	342
HG00190	M	FIN	scHHTrinity	445
HG00231	F	GBR	scHHMorpheus	434
HG00266	F	FIN	scHHTrinity	333
HG00267	M	FIN	scHHTrinity	199
HG00268	F	FIN	scHHTrinity	509
HG00269	F	FIN	scHHTrinity	269
HG00271	M	FIN	scHHTrinity	395
HG00272	F	FIN	scHHTrinity	284
HG00273	M	FIN	scHHTrinity	269
HG00274	F	FIN	scHHTrinity	306
HG00275	F	FIN	scHHTrinity	631
HG00276	F	FIN	scHHTrinity	620
HG00277	M	FIN	scHHTrinity	393
HG00278	M	FIN	scHHTrinity	259
HG00280	M	FIN	scHHTrinity	516
HG00281	F	FIN	scHHTrinity	403
HG00282	F	FIN	scHHTrinity	568
HG00284	M	FIN	scHHTrinity	510
HG00285	F	FIN	scHHTrinity	303
HG00288	F	FIN	scHHTrinity	587
HG00290	M	FIN	scHHTrinity	787
HG00304	F	FIN	scHHTrinity	275
HG00306	F	FIN	scHHTrinity	341
HG00308	M	FIN	scHHTrinity	541
HG00309	F	FIN	scHHTrinity	431
HG00310	M	FIN	scHHTrinity	257
HG00311	M	FIN	scHHTrinity	534
HG00321	M	FIN	scHHTrinity	471
HG00325	M	FIN	scHHTrinity	279
HG00329	M	FIN	scHHTrinity	452
HG00335	M	FIN	scHHTrinity	861
HG00336	M	FIN	scHHTrinity	491
HG00338	M	FIN	scHHTrinity	507
HG00404	F	CHS	scHHMorpheus	514
HG00406	M	CHS	scHHMorpheus	480
HG00407	F	CHS	scHHMorpheus	488
HG00418	M	CHS	scHHTrinity	207
HG00419	F	CHS	scHHTrinity	337
HG00420	M	CHS	scHHTrinity	326
HG00421	M	CHS	scHHTrinity	270
HG00422	F	CHS	scHHTrinity	298
HG00423	F	CHS	scHHTrinity	375
HG00428	F	CHS	scHHMorpheus	669
HG00436	M	CHS	scHHTrinity	324
HG00437	F	CHS	scHHTrinity	258
HG00438	F	CHS	scHHTrinity	364
HG00442	M	CHS	scHHMorpheus	469
HG00443	F	CHS	scHHMorpheus	477
HG00445	M	CHS	scHHTrinity	443
HG00446	F	CHS	scHHTrinity	455
HG00447	F	CHS	scHHTrinity	421
HG00448	M	CHS	scHHTrinity	610
HG00449	F	CHS	scHHTrinity	838
HG00450	F	CHS	scHHTrinity	370
HG00451	M	CHS	scHHMorpheus	368
HG00457	M	CHS	scHHTrinity	232
HG00458	F	CHS	scHHTrinity	439
HG00459	M	CHS	scHHTrinity	458
HG00463	M	CHS	scHHMorpheus	387
HG00464	F	CHS	scHHMorpheus	585
HG00472	M	CHS	scHHTrinity	472
HG00473	F	CHS	scHHTrinity	279
HG00474	M	CHS	scHHTrinity	391
HG00476	F	CHS	scHHMorpheus	556
HG00478	M	CHS	scHHMorpheus	502
HG00479	F	CHS	scHHMorpheus	580
HG00500	M	CHS	scHHTrinity	287
HG00501	F	CHS	scHHTrinity	147
HG00502	M	CHS	scHHTrinity	264
HG00513	F	CHS	scHHMorpheus	499
HG00524	M	CHS	scHHTrinity	162
HG00525	F	CHS	scHHTrinity	323
HG00526	M	CHS	scHHTrinity	245
HG00530	M	CHS	scHHMorpheus	517
HG00533	M	CHS	scHHMorpheus	534
HG00536	M	CHS	scHHMorpheus	516
HG00542	M	CHS	scHHTrinity	459
HG00543	F	CHS	scHHTrinity	217
HG00544	F	CHS	scHHTrinity	272
HG00556	M	CHS	scHHTrinity	929
HG00557	F	CHS	scHHTrinity	349
HG00558	F	CHS	scHHTrinity	488
HG00559	M	CHS	scHHTrinity	206
HG00560	F	CHS	scHHTrinity	303
HG00561	F	CHS	scHHTrinity	183
HG00565	M	CHS	scHHTrinity	220
HG00566	F	CHS	scHHTrinity	178
HG00567	M	CHS	scHHTrinity	336
HG00577	M	CHS	scHHTrinity	319
HG00578	F	CHS	scHHTrinity	164
HG00579	F	CHS	scHHTrinity	178
HG00580	M	CHS	scHHTrinity	298
HG00581	F	CHS	scHHTrinity	114
HG00582	F	CHS	scHHTrinity	166
HG00583	M	CHS	scHHTrinity	456
HG00584	F	CHS	scHHTrinity	462
HG00585	F	CHS	scHHTrinity	400
HG00589	M	CHS	scHHTrinity	408
HG00590	F	CHS	scHHTrinity	648
HG00591	M	CHS	scHHTrinity	356
HG00592	M	CHS	scHHTrinity	839
HG00593	F	CHS	scHHTrinity	271
HG00594	M	CHS	scHHTrinity	643
HG00595	M	CHS	scHHTrinity	635
HG00596	F	CHS	scHHTrinity	324
HG00597	F	CHS	scHHTrinity	366
HG00607	M	CHS	scHHTrinity	194
HG00608	F	CHS	scHHTrinity	410
HG00609	M	CHS	scHHTrinity	269
HG00610	M	CHS	scHHTrinity	54
HG00611	F	CHS	scHHTrinity	351
HG00612	F	CHS	scHHTrinity	239
HG00613	M	CHS	scHHTrinity	181
HG00614	F	CHS	scHHTrinity	239
HG00615	F	CHS	scHHTrinity	547
HG00619	M	CHS	scHHTrinity	166
HG00620	F	CHS	scHHTrinity	184
HG00621	M	CHS	scHHTrinity	246
HG00625	M	CHS	scHHTrinity	226
HG00626	F	CHS	scHHTrinity	209
HG00627	M	CHS	scHHTrinity	320
HG00628	M	CHS	scHHTrinity	265
HG00629	F	CHS	scHHTrinity	235
HG00630	M	CHS	scHHTrinity	256
HG00634	M	CHS	scHHTrinity	275
HG00635	F	CHS	scHHTrinity	220
HG00636	M	CHS	scHHTrinity	289
HG00650	M	CHS	scHHTrinity	332
HG00651	F	CHS	scHHTrinity	408
HG00652	F	CHS	scHHTrinity	214
HG00656	M	CHS	scHHTrinity	357
HG00657	F	CHS	scHHTrinity	271
HG00658	M	CHS	scHHTrinity	223
HG01507	F	IBS	scHHNeo	281
HG01518	M	IBS	scHHNeo	169
HG01519	F	IBS	scHHNeo	837
HG01530	M	IBS	scHHNeo	173
HG01531	F	IBS	scHHNeo	135
HG01565	M	PEL	scHHTrinity	562
HG01566	F	PEL	scHHTrinity	461
HG01567	F	PEL	scHHTrinity	268
HG01571	M	PEL	scHHTrinity	272
HG01572	F	PEL	scHHTrinity	631
HG01573	F	PEL	scHHTrinity	2151
HG01577	M	PEL	scHHTrinity	1671
HG01578	F	PEL	scHHTrinity	492
HG01579	M	PEL	scHHTrinity	368
HG01607	F	IBS	scHHNeo	116
HG01610	M	IBS	scHHNeo	240
HG01675	M	IBS	scHHNeo	349
HG01680	M	IBS	scHHNeo	355
HG01707	F	IBS	scHHNeo	220
HG01756	M	IBS	scHHNeo	129
HG01765	M	IBS	scHHNeo	186
HG01770	F	IBS	scHHNeo	802
HG01784	F	IBS	scHHNeo	372
HG01785	M	IBS	scHHNeo	136
HG01786	F	IBS	scHHNeo	275
HG01879	M	ACB	scHHTrinity	153
HG01880	F	ACB	scHHTrinity	498
HG01881	F	ACB	scHHTrinity	194
HG01882	M	ACB	scHHTrinity	324
HG01883	F	ACB	scHHTrinity	247
HG01884	F	ACB	scHHTrinity	52
HG01885	M	ACB	scHHTrinity	109
HG01886	F	ACB	scHHTrinity	209
HG01887	M	ACB	scHHTrinity	364
HG01888	M	ACB	scHHTrinity	310
HG01889	F	ACB	scHHTrinity	470
HG01890	M	ACB	scHHTrinity	837
HG01891	F	ACB	scHHTrinity	436
HG01892	M	PEL	scHHTrinity	504
HG01893	F	PEL	scHHTrinity	340
HG01894	F	ACB	scHHTrinity	176
HG01895	M	ACB	scHHTrinity	574
HG01896	F	ACB	scHHTrinity	412
HG01897	M	ACB	scHHTrinity	1052
HG01898	F	PEL	scHHTrinity	385
HG01912	M	ACB	scHHTrinity	650
HG01914	M	ACB	scHHTrinity	896
HG01915	F	ACB	scHHTrinity	744
HG01916	F	ACB	scHHTrinity	502
HG01917	M	PEL	scHHTrinity	1013
HG01918	F	PEL	scHHTrinity	667
HG01919	F	PEL	scHHTrinity	424
HG01920	M	PEL	scHHTrinity	404
HG01921	F	PEL	scHHTrinity	831
HG01922	F	PEL	scHHTrinity	942
HG01923	M	PEL	scHHTrinity	449
HG01924	F	PEL	scHHTrinity	923
HG01925	F	PEL	scHHTrinity	544
HG01926	M	PEL	scHHTrinity	466
HG01927	F	PEL	scHHTrinity	471
HG01928	M	PEL	scHHTrinity	524
HG01932	M	PEL	scHHTrinity	328
HG01933	F	PEL	scHHTrinity	351
HG01934	M	PEL	scHHTrinity	452
HG01935	M	PEL	scHHTrinity	414
HG01936	F	PEL	scHHTrinity	451
HG01937	M	PEL	scHHTrinity	568
HG01938	M	PEL	scHHTrinity	337
HG01939	F	PEL	scHHTrinity	309
HG01940	F	PEL	scHHTrinity	403
HG01941	M	PEL	scHHTrinity	291
HG01942	F	PEL	scHHTrinity	226
HG01943	M	PEL	scHHTrinity	553
HG01944	M	PEL	scHHTrinity	464
HG01945	F	PEL	scHHTrinity	418
HG01946	M	PEL	scHHTrinity	368
HG01947	M	PEL	scHHTrinity	192
HG01948	F	PEL	scHHTrinity	502
HG01949	F	PEL	scHHTrinity	394
HG01950	M	PEL	scHHTrinity	674
HG01951	F	PEL	scHHTrinity	171
HG01952	M	PEL	scHHTrinity	237
HG01953	M	PEL	scHHTrinity	284
HG01954	F	PEL	scHHTrinity	1000
HG01955	F	PEL	scHHTrinity	474
HG01956	F	ACB	scHHTrinity	325
HG01958	F	ACB	scHHTrinity	184
HG01959	F	ACB	scHHTrinity	392
HG01960	F	ACB	scHHTrinity	681
HG01967	M	PEL	scHHTrinity	1469
HG01968	F	PEL	scHHTrinity	637
HG01969	F	PEL	scHHTrinity	1097
HG01970	M	PEL	scHHTrinity	333
HG01971	F	PEL	scHHTrinity	340
HG01972	F	PEL	scHHTrinity	730
HG01973	F	PEL	scHHTrinity	566
HG01974	M	PEL	scHHTrinity	418
HG01975	F	PEL	scHHTrinity	514
HG01976	F	PEL	scHHTrinity	833
HG01977	M	PEL	scHHTrinity	490
HG01978	F	PEL	scHHTrinity	705
HG01979	M	PEL	scHHTrinity	762
HG01980	F	PEL	scHHTrinity	263
HG01981	F	PEL	scHHTrinity	419
HG01982	M	PEL	scHHTrinity	757
HG01983	F	PEL	scHHTrinity	489
HG01984	M	PEL	scHHTrinity	413
HG01986	M	ACB	scHHTrinity	214
HG01987	M	ACB	scHHTrinity	464
HG01988	M	ACB	scHHTrinity	457
HG01989	F	ACB	scHHTrinity	253
HG01990	M	ACB	scHHTrinity	313
HG01991	M	PEL	scHHTrinity	330
HG01992	F	PEL	scHHTrinity	259
HG01993	F	PEL	scHHTrinity	379
HG02002	M	PEL	scHHTrinity	1343
HG02003	F	PEL	scHHTrinity	700
HG02004	F	PEL	scHHTrinity	467
HG02009	M	ACB	scHHTrinity	148
HG02010	F	ACB	scHHTrinity	137
HG02011	M	ACB	scHHTrinity	319
HG02012	F	ACB	scHHTrinity	141
HG02013	M	ACB	scHHTrinity	150
HG02014	M	ACB	scHHTrinity	366
HG02016	F	KHV	scHHNeo	261
HG02017	M	KHV	scHHNeo	279
HG02029	M	KHV	scHHNeo	147
HG02031	F	KHV	scHHNeo	317
HG02032	M	KHV	scHHNeo	348
HG02053	M	ACB	scHHTrinity	373
HG02054	F	ACB	scHHTrinity	2083
HG02055	M	ACB	scHHTrinity	926
HG02057	F	KHV	scHHNeo	263
HG02072	F	KHV	scHHNeo	314
HG02073	M	KHV	scHHNeo	254
HG02075	F	KHV	scHHNeo	620
HG02076	M	KHV	scHHNeo	142
HG02082	M	KHV	scHHNeo	281
HG02089	F	PEL	scHHTrinity	959
HG02090	M	PEL	scHHTrinity	1284
HG02091	F	PEL	scHHTrinity	370
HG02122	M	KHV	scHHNeo	218
HG02128	M	KHV	scHHNeo	334
HG02131	M	KHV	scHHNeo	160
HG02133	F	KHV	scHHNeo	149
HG02143	M	ACB	scHHTrinity	154
HG02144	F	ACB	scHHTrinity	153
HG02145	M	ACB	scHHTrinity	562
HG02255	M	ACB	scHHTrinity	629
HG02256	F	ACB	scHHTrinity	374
HG02257	F	ACB	scHHTrinity	459
HG02258	M	ACB	scHHTrinity	291
HG02259	M	PEL	scHHTrinity	511
HG02260	F	PEL	scHHTrinity	285
HG02261	M	PEL	scHHTrinity	440
HG02277	M	PEL	scHHTrinity	421
HG02278	F	PEL	scHHTrinity	554
HG02279	M	PEL	scHHTrinity	978
HG02280	F	ACB	scHHTrinity	267
HG02281	M	ACB	scHHTrinity	134
HG02282	F	ACB	scHHTrinity	188
HG02298	F	PEL	scHHTrinity	511
HG02299	M	PEL	scHHTrinity	391
HG02300	M	PEL	scHHTrinity	299
HG02307	M	ACB	scHHTrinity	546
HG02308	F	ACB	scHHTrinity	509
HG02314	M	ACB	scHHTrinity	159
HG02315	F	ACB	scHHTrinity	85
HG02316	M	ACB	scHHTrinity	298
HG02317	M	ACB	scHHTrinity	652
HG02318	F	ACB	scHHTrinity	78
HG02321	F	ACB	scHHTrinity	570
HG02449	M	ACB	scHHTrinity	423
HG02450	F	ACB	scHHTrinity	141
HG02451	F	ACB	scHHTrinity	156
HG02522	F	KHV	scHHNeo	172
HG02922	F	ESN	scHHNeo	253
HG02943	F	ESN	scHHNeo	100
HG02944	M	ESN	scHHNeo	125
HG02952	F	ESN	scHHNeo	175
HG02970	F	ESN	scHHNeo	150
HG02971	M	ESN	scHHNeo	1180
HG02973	M	ESN	scHHNeo	225
HG02977	M	ESN	scHHNeo	194
HG02979	F	ESN	scHHNeo	191
HG03006	M	BEB	scHHTrinity	420
HG03007	F	BEB	scHHTrinity	363
HG03008	M	BEB	scHHTrinity	374
HG03054	M	MSL	scHHTrinity	173
HG03055	F	MSL	scHHTrinity	1179
HG03056	M	MSL	scHHTrinity	572
HG03063	M	MSL	scHHTrinity	310
HG03064	F	MSL	scHHTrinity	214
HG03065	M	MSL	scHHTrinity	118
HG03096	M	MSL	scHHTrinity	151
HG03097	F	MSL	scHHTrinity	93
HG03098	M	MSL	scHHTrinity	84
HG03109	M	ESN	scHHNeo	57
HG03111	F	ESN	scHHNeo	142
HG03126	F	ESN	scHHNeo	189
HG03127	M	ESN	scHHNeo	115
HG03162	F	ESN	scHHNeo	462
HG03168	F	ESN	scHHNeo	230
HG03169	M	ESN	scHHNeo	102
HG03451	M	MSL	scHHTrinity	295
HG03452	F	MSL	scHHTrinity	820
HG03453	F	MSL	scHHTrinity	452
HG03454	M	MSL	scHHTrinity	324
HG03455	F	MSL	scHHTrinity	240
HG03456	M	MSL	scHHTrinity	96
HG03478	M	MSL	scHHTrinity	225
HG03479	F	MSL	scHHTrinity	260
HG03480	F	MSL	scHHTrinity	257
HG03484	M	MSL	scHHTrinity	283
HG03485	F	MSL	scHHTrinity	124
HG03486	F	MSL	scHHTrinity	189
HG03574	M	MSL	scHHTrinity	324
HG03575	F	MSL	scHHTrinity	299
HG03576	F	MSL	scHHTrinity	492
HG03577	M	MSL	scHHTrinity	259
HG03578	F	MSL	scHHTrinity	531
HG03579	M	MSL	scHHTrinity	240
HG03582	M	MSL	scHHTrinity	446
HG03583	F	MSL	scHHTrinity	129
HG03584	F	MSL	scHHTrinity	599
HG03594	M	BEB	scHHTrinity	644
HG03595	F	BEB	scHHTrinity	532
HG03596	M	BEB	scHHTrinity	269
HG03605	F	BEB	scHHTrinity	382
HG03606	M	BEB	scHHTrinity	351
HG03607	F	BEB	scHHTrinity	435
HG03615	M	BEB	scHHTrinity	196
HG03616	F	BEB	scHHTrinity	242
HG03617	F	BEB	scHHTrinity	367
HG03793	F	BEB	scHHTrinity	363
HG03794	M	BEB	scHHTrinity	114
HG03795	M	BEB	scHHTrinity	2201
HG03796	F	BEB	scHHTrinity	99
HG03797	M	BEB	scHHTrinity	510
HG03798	M	BEB	scHHTrinity	523
HG03799	F	BEB	scHHTrinity	287
HG03800	M	BEB	scHHTrinity	575
HG03801	F	BEB	scHHTrinity	376
HG03802	F	BEB	scHHTrinity	301
HG03803	M	BEB	scHHTrinity	134
HG03804	F	BEB	scHHTrinity	446
HG03805	F	BEB	scHHTrinity	326
HG03806	M	BEB	scHHTrinity	448
HG03807	F	BEB	scHHTrinity	330
HG03814	F	BEB	scHHTrinity	536
HG03815	M	BEB	scHHTrinity	283
HG03816	F	BEB	scHHTrinity	409
HG03823	F	BEB	scHHTrinity	217
HG03824	M	BEB	scHHTrinity	424
HG03825	F	BEB	scHHTrinity	309
HG03829	F	BEB	scHHTrinity	785
HG03830	M	BEB	scHHTrinity	412
HG03831	F	BEB	scHHTrinity	649
HG03904	F	BEB	scHHTrinity	293
HG03905	M	BEB	scHHTrinity	189
HG03906	M	BEB	scHHTrinity	457
HG03907	F	BEB	scHHTrinity	517
HG03908	M	BEB	scHHTrinity	275
HG03909	M	BEB	scHHTrinity	519
HG03940	F	BEB	scHHTrinity	398
HG03941	M	BEB	scHHTrinity	186
HG03942	M	BEB	scHHTrinity	184
HG04155	M	BEB	scHHTrinity	1058
HG04156	F	BEB	scHHTrinity	461
HG04157	M	BEB	scHHTrinity	412
NA19020	M	LWK	scHHMorpheus	276
NA19024	F	LWK	scHHMorpheus	569
NA19028	M	LWK	scHHMorpheus	474
NA19031	M	LWK	scHHMorpheus	524
NA19043	M	LWK	scHHMorpheus	450
NA19307	M	LWK	scHHMorpheus	696
NA19310	F	LWK	scHHMorpheus	526
NA19315	F	LWK	scHHMorpheus	516
NA19318	M	LWK	scHHMorpheus	496
NA19327	F	LWK	scHHMorpheus	451
NA19328	F	LWK	scHHMorpheus	600
NA19379	F	LWK	scHHMorpheus	464
NA19391	F	LWK	scHHMorpheus	594
NA19399	F	LWK	scHHMorpheus	358
NA19430	M	LWK	scHHMorpheus	603
NA19443	M	LWK	scHHMorpheus	459
NA19700	M	ASW	scHHTrinity	210
NA19701	F	ASW	scHHTrinity	114
NA19702	M	ASW	scHHTrinity	523
NA19703	M	ASW	scHHTrinity	34
NA19704	F	ASW	scHHTrinity	206
NA19705	M	ASW	scHHTrinity	194
NA19818	M	ASW	scHHTrinity	103
NA19819	F	ASW	scHHTrinity	74
NA19828	M	ASW	scHHTrinity	282
NA19834	M	ASW	scHHTrinity	550
NA19835	F	ASW	scHHTrinity	535
NA19836	F	ASW	scHHTrinity	644
NA19900	M	ASW	scHHTrinity	1243
NA19901	F	ASW	scHHTrinity	66
NA19902	F	ASW	scHHTrinity	717
NA19908	M	ASW	scHHTrinity	189
NA19909	F	ASW	scHHTrinity	75
NA19916	M	ASW	scHHTrinity	256
NA19917	F	ASW	scHHTrinity	244
NA19918	M	ASW	scHHTrinity	744
NA19919	M	ASW	scHHTrinity	275
NA19920	M	ASW	scHHTrinity	135
NA19921	F	ASW	scHHTrinity	204
NA20126	M	ASW	scHHTrinity	249
NA20127	F	ASW	scHHTrinity	155
NA20128	F	ASW	scHHTrinity	137
NA20129	F	ASW	scHHTrinity	43
NA20356	M	ASW	scHHTrinity	134
NA20357	F	ASW	scHHTrinity	111
NA20358	M	ASW	scHHTrinity	211

### Sheet: Column_info
Table S1: Column Descriptions
Column	Description
IID	Individual ID
Sex	Reported biological sex
Population	Reported 1000 Genomes population
Dataset	scHi-HOST original dataset
n_cells	number of cells sequenced per individual in scHi-HOST
