## Supplementary material for "Biological sex affects gene expression and functional variation across the human genome": Table S4

### Sheet: S4
Table S4: ChEA3-enriched sex-biased transcription factors with expression change per copy of Chr X or Chr Y in LCLs and effect of ZFX CRISPRi knockdown in fibroblasts.
Data from San Roman, et al. (2024) Cell Genomics.
symbol	gene_type	chr	lcl_log2FC_X	lcl_pvalue_X	lcl_padj_X	lcl_log2FC_Y	lcl_pvalue_Y	lcl_padj_Y	ZFX_KD_log2FC	ZFX_KD_pvalue	ZFX_KD_padj
ZNF326	protein_coding	chr1	0.0472602	0.095071	0.305298	0.035903	0.313672	0.680413	-0.204002	0.00669184	0.0225634
CREM	protein_coding	chr10	-0.0527161	0.138482	0.380829	-0.0590602	0.187154	0.55022	-0.0432664	0.609168	0.738661
ZNF680	protein_coding	chr7	0.0417968	0.202714	0.472137	-0.0378744	0.360287	0.716413	0.03256	0.820635	0.891026
E2F7	protein_coding	chr12	-0.151552	3.18e-05	0.000868633	-0.163091	0.000374822	0.0150849	-0.260702	5.02e-05	0.000320639
ZNF569	protein_coding	chr19	0.0478697	0.0587532	0.225101	-0.018795	0.555599	0.838664	0.116077	0.342831	0.4996
ZNF695	protein_coding	chr1	0.0763183	0.249731	0.528327	-0.11008	0.18752	0.550868	-0.201787	0.61277	0.741216
POU2F1	NA	NA	0.0935532	0.00152979	0.0175019	-0.027264	0.463	0.788184	NA	NA	NA
ZNF724	NA	NA	0.0846217	0.0149134	0.0909308	0.0478292	0.273753	0.644141	NA	NA	NA
ZNF726	protein_coding	chr19	0.100536	0.0304604	0.147378	0.0128711	0.825787	0.951617	-0.458514	0.118838	0.229955
ZNF492	NA	NA	NA	NA	NA	NA	NA	NA	NA	NA	NA
NFYB	protein_coding	chr12	0.0981679	7.5e-08	5.69e-06	0.105308	4.48e-06	0.000574891	-0.368508	3.49e-06	2.94e-05
ZNF251	protein_coding	chr8	0.131112	0.000191264	0.00361606	0.0499188	0.258507	0.62884	-0.165907	0.0325262	0.0832671
ZNF100	protein_coding	chr19	0.081645	0.00292304	0.0283813	0.0440286	0.202543	0.569291	-0.123485	0.488862	0.636981
CREB1	protein_coding	chr2	-0.00533545	0.781327	0.910953	-0.0234701	0.33197	0.696398	-0.00839816	0.877982	0.926935
ZNF614	protein_coding	chr19	0.0635415	0.00179522	0.019711	0.0307465	0.230287	0.600921	0.187102	0.0077037	0.0253802
ZNF85	protein_coding	chr19	0.021788	0.585602	0.807365	0.0116771	0.816244	0.948522	-0.0368136	0.811536	0.884704
ZNF90	protein_coding	chr19	0.104906	0.0826046	0.279694	0.0764421	0.314912	0.681684	-0.286471	0.414165	0.569419
ZNF568	protein_coding	chr19	0.121525	0.00170732	0.0189667	0.0531635	0.275365	0.645609	-0.0686853	0.37548	0.531746
ZNF891	NA	NA	NA	NA	NA	NA	NA	NA	NA	NA	NA
ZNF551	protein_coding	chr19	0.111028	3.78e-05	0.000994751	0.0701911	0.0384836	0.25782	0.136513	0.174592	0.308336
ZFX	protein_coding	chrX	945.787	4.74e-31	1.3e-29	-194.01	0.0059377	0.0517014	-2.39299	4.04e-178	2.96e-174
RBCK1	protein_coding	chr20	-0.00745719	0.707469	0.876276	0.00863092	0.729818	0.917505	-0.284914	9.09e-07	8.66e-06
SMAD3	protein_coding	chr15	0.154231	0.00138342	0.0163003	0.107257	0.0771344	0.365051	-0.547881	3.6e-08	4.5e-07
GTF2B	protein_coding	chr1	-0.025607	0.140538	0.383691	-0.0148	0.497666	0.807481	0.121051	0.0464471	0.110614
TEAD4	protein_coding	chr12	-1.35217	8.52e-32	8.91e-29	-0.862477	1.75e-09	6.79e-07	0.173241	0.0494846	0.11658
ZNF649	protein_coding	chr19	0.180663	2.95e-07	1.82e-05	0.093378	0.0352318	0.245837	-0.0129967	0.899112	0.940033
ZNF138	protein_coding	chr7	0.0391932	0.0517615	0.207791	0.0596276	0.0184477	0.172367	0.294803	0.162007	0.290906
ZNF518A	protein_coding	chr10	0.0098016	0.744307	0.893194	-0.0458788	0.225204	0.594676	0.305979	0.00245042	0.00960762
ZNF22	protein_coding	chr10	0.064685	0.00594109	0.0482902	0.0521798	0.0777461	0.366579	0.0189177	0.824833	0.893656
STAT5A	protein_coding	chr17	0.0366441	0.294927	0.577167	0.0679984	0.122428	0.457147	0.228553	0.0340693	0.0863426
MTERF2	protein_coding	chr12	-0.0627452	0.0219687	0.118306	-0.0012096	0.971865	0.99281	-0.403992	0.000801287	0.00365391
ZFP82	protein_coding	chr19	0.139976	7.69e-06	0.000270548	0.0853672	0.0302007	0.226223	-0.468151	3.44e-06	2.9e-05
TP53	protein_coding	chr17	-0.0168943	0.484112	0.739697	0.00460976	0.879353	0.966731	-3.59e-05	0.999614	0.999683
BACH1	protein_coding	chr21	0.00481886	0.919945	0.971622	-0.0421337	0.484942	0.800213	-0.0747671	0.172677	0.305807
ZNF682	protein_coding	chr19	0.174368	0.00396342	0.0356224	0.00796441	0.916776	0.978056	-0.0189209	0.911652	0.947399
ZFP30	protein_coding	chr19	0.185537	2.48e-06	0.000109393	0.117257	0.0179865	0.169937	-0.900519	1.29e-10	2.4e-09
ZFP14	protein_coding	chr19	0.119958	0.00129	0.0154615	-0.0253619	0.589	0.8564	-0.309636	0.228756	0.375984
ZNF527	protein_coding	chr19	0.0885785	6.71e-05	0.00158	0.0211211	0.449	0.779651	0.00858981	0.936443	0.96265
ZNF585B	protein_coding	chr19	0.212212	1.72e-06	7.99e-05	-0.0467574	0.40253	0.747081	0.35005	5.85e-05	0.00036786
GLMP	protein_coding	chr1	-0.110872	0.000264342	0.0045939	-0.104862	0.00603195	0.0922589	0.330737	5.53e-08	6.69e-07
PLSCR1	protein_coding	chr3	-0.105698	0.0398706	0.17572	-0.0714356	0.27	0.639538	-0.11472	0.347074	0.503386
TET2	protein_coding	chr4	-0.111039	0.00478038	0.0410397	-0.132263	0.0075616	0.106426	0.145832	0.0561275	0.128964
FOSL1	protein_coding	chr11	-0.303001	4.35e-07	2.48e-05	-0.0331584	0.658975	0.888628	-0.121825	0.0639585	0.14274
ZNF141	protein_coding	chr4	-0.023744	0.455267	0.718955	-0.099114	0.013236	0.144754	0.147028	0.287521	0.44343
MLX	protein_coding	chr17	-0.071638	6.42e-07	3.47e-05	-0.0475019	0.00859919	0.114177	0.0573668	0.148198	0.271499
NR6A1	NA	NA	0.128446	0.0035025	0.032533	0.0422481	0.445381	0.777381	NA	NA	NA
KMT2A	protein_coding	chr11	0.111807	0.00157848	0.0178711	-0.00949953	0.831057	0.953375	0.0277132	0.697473	0.805799
ZNF850	NA	NA	0.117203	0.0318842	0.151439	0.0108064	0.875116	0.965114	NA	NA	NA
ZNF66	NA	NA	0.13916	0.00041569	0.00650572	0.0667858	0.175848	0.535795	NA	NA	NA
PCGF6	protein_coding	chr10	0.0230162	0.283585	0.565229	0.0954578	0.000399883	0.0156987	-0.489238	6.71e-08	7.96e-07
ZNF514	protein_coding	chr2	0.204243	2.14e-10	3.51e-08	0.156072	0.000112991	0.00645808	-0.494259	1.51e-06	1.38e-05
ZNF510	protein_coding	chr9	0.0269257	0.126496	0.360739	-0.0418715	0.0586904	0.318836	-0.0823708	0.327236	0.484491
ZNF358	protein_coding	chr19	0.546939	3.57e-18	2.02e-15	0.319671	5.4e-05	0.00384364	-0.458236	2.82e-12	6.6e-11
ZNF439	protein_coding	chr19	0.192406	2.47e-05	0.000707323	0.0366948	0.52278	0.821075	-0.193021	0.105255	0.20988
NFIC	protein_coding	chr19	-0.188519	4.38e-05	0.00111726	-0.0909228	0.117	0.447091	-0.0107231	0.705429	0.811262
ZNF529	protein_coding	chr19	0.0659562	0.0230908	0.12241	0.00626709	0.863858	0.961626	0.0955293	0.334292	0.490969
NFATC2	NA	NA	0.0304066	0.676	0.860802	0.0822298	0.368611	0.72303	NA	NA	NA
ZNF281	protein_coding	chr1	0.104922	0.000206613	0.00381219	0.0557062	0.117513	0.44758	0.147928	0.00198488	0.00804713
NR3C1	protein_coding	chr5	-0.0890317	0.0585	0.225	-0.159162	0.00719227	0.102695	0.0717891	0.0301658	0.0783884
ZNF214	protein_coding	chr11	NA	NA	NA	NA	NA	NA	-0.108	0.639727	0.761397
ZNF354C	protein_coding	chr5	NA	NA	NA	NA	NA	NA	-1.01757	6.15e-22	3.74e-20
ZNF420	protein_coding	chr19	0.0751098	0.000599405	0.00864198	-0.0413989	0.132908	0.476152	0.0437916	0.685983	0.796211
ZNF121	protein_coding	chr19	0.0541588	0.0840588	0.282928	0.0418937	0.288051	0.65701	0.00577873	0.925876	0.955743
ARNTL	protein_coding	chr11	-0.171347	2.46e-06	0.000108	-0.180709	7.69e-05	0.0049349	0.118667	0.0772908	0.165416
ZNF146	protein_coding	chr19	0.032417	0.0367328	0.16642	-0.0101462	0.603332	0.863408	0.0645227	0.130615	0.246815
ZNF607	protein_coding	chr19	0.124277	0.000206812	0.00381219	0.0305972	0.467982	0.790067	0.0065977	0.964244	0.977787
CEBPG	protein_coding	chr19	-0.0401607	0.114501	0.340374	0.00639426	0.841618	0.955956	-0.0729446	0.459025	0.612256
ZNF566	protein_coding	chr19	0.0802808	0.01241	0.0800443	-0.0486727	0.229936	0.600469	0.126574	0.316861	0.473724
ZNF329	protein_coding	chr19	0.197543	4.38e-06	0.000175	0.0632851	0.242341	0.612289	0.00778761	0.911099	0.947001
CREB3	protein_coding	chr9	0.0107455	0.687332	0.866844	-0.0108446	0.746699	0.92327	-0.142914	0.0019866	0.00805187
NR2C2	protein_coding	chr3	0.0571969	0.0151924	0.0919932	-0.0409789	0.167	0.524153	-0.00466786	0.937422	0.963116
RUNX3	protein_coding	chr1	-0.00578332	0.793712	0.916029	0.0149388	0.591355	0.857656	-1.09157	9.28e-06	7.12e-05
MSANTD3	protein_coding	chr9	0.116083	1.41e-06	6.75e-05	0.205766	9.35e-12	4.8e-09	-0.199703	0.000231465	0.00124445
ZNF730	NA	NA	0.218591	0.0450795	0.18985	0.14761	0.28183	0.652218	NA	NA	NA
ZBED1	protein_coding	chrX	2815.53	3.25e-34	1.29e-32	3310.06	5.09e-32	1.82e-29	-0.14429	0.000919434	0.00411709
ZNF571	protein_coding	chr19	0.0876712	0.0157	0.0939	-0.101744	0.0259392	0.208911	0.0226865	0.898078	0.939511
ZNF491	protein_coding	chr19	NA	NA	NA	NA	NA	NA	-0.929579	1.05e-05	7.91e-05
ELK4	protein_coding	chr1	0.0433672	0.0842864	0.283371	-0.0259602	0.411595	0.753506	0.0122201	0.824545	0.893562
ZNF576	protein_coding	chr19	-0.00266091	0.925	0.973662	-0.00684425	0.846291	0.956438	0.0448971	0.577867	0.713088
ZNF32	protein_coding	chr10	0.137203	2.26e-06	0.000101256	0.144731	7.17e-05	0.00467879	-0.889244	6.48e-22	3.93e-20
AKNA	protein_coding	chr9	0.0155187	0.509208	0.757517	-0.0111486	0.706257	0.908139	-0.146346	0.265882	0.419594

### Sheet: Column_info
Table S4: Column Descriptions
Column	Description
symbol	Gene symbol, ensembl 84
gene_type	Gene type, ensembl 84
chr	Chromosome
lcl_log2FC_X	Effect size estimate per X chromosome
lcl_pvalue_X	Wald test p-value for X chromosome regression
lcl_padj_X	Benjamini-Hochberg adjusted p-value for X chromosome regression
lcl_log2FC_Y	Effect size estimate per Y chromosome
lcl_pvalue_Y	Wald test p-value for Y chromosome regression
lcl_padj_Y	Benjamini-Hochberg adjusted p-value for Y chromosome regression
ZFX_KD_log2FC	Effect size estimate for ZFX KD compared to non-targeting KD
ZFX_KD_pvalue	Wald test p-value for ZFX KD compared to non-targeting KD
ZFX_KD_padj	Benjamini-Hochberg adjusted p-value for ZFX KD compared to non-targeting KD
